# Genetic Susceptibility to Atrial Fibrillation Identified via Deep Learning of 12-lead Electrocardiograms

**DOI:** 10.1101/2022.01.17.22269357

**Authors:** Xin Wang, Shaan Khurshid, Seung Hoan Choi, Sam Friedman, Lu-Chen Weng, Christopher Reeder, James P. Pirruccello, Pulkit Singh, Emily S. Lau, Rachael Venn, Nate Diamant, Paolo Di Achille, Anthony Philippakis, Christopher D. Anderson, Jennifer E. Ho, Patrick T. Ellinor, Puneet Batra, Steven A. Lubitz

## Abstract

Artificial intelligence (AI) models applied to 12-lead electrocardiogram (ECG) waveforms can predict atrial fibrillation (AF), a heritable and morbid arrhythmia. We hypothesized that there may be a genetic basis for ECG-AI based risk estimates. We applied an ECG-AI model for predicting incident AF to ECGs from 39,986 UK Biobank participants without AF. We then performed a genome-wide association study (GWAS) of the predicted AF risk. We identified three signals (*P*<5×10^−8^) at established AF susceptibility loci marked by the sarcomeric gene *TTN*, and sodium channel genes *SCN5A* and *SCN10A*. We also identified two novel loci near the genes *VGLL2* and *EXT1*. In contrast, a GWAS of risk estimates from a clinical variable model indicated a different genetic profile. Predicted AF risk from an ECG-AI model is influenced by genetic variation implicating sarcomeric, ion channel, and height pathways. ECG-AI models may identify individuals at risk for disease via specific biological pathways.
