## Supplementary Table1 for "Genetic Susceptibility to Atrial Fibrillation Identified via Deep Learning of 12-lead Electrocardiograms"

### Sheet: Sheet1
Supplementary Table 1. Risk loci in ECG-AI AF risk GWAS
rsID	Chr-Position (hg19)	Effect/Reference Allele	Effect Allele Frequency	Beta	Se	P	Imp Qual	Function	Nearest gene	eQTL for gene(s) in heart tissues	prior GWAS associations	GWAS associations reported for high LD SNVs
rs2627040	2-179601975	G/A	0.0500274	0.0766323	0.0140149	4.55386e-08	0.999452	intronic	TTN		No association reported in GWAS catalog	QT interval
rs6801957	3-38767315	C/T	0.595396	-0.0437458	0.00625526	2.68225e-12	1	intronic	SCN10A	SCN10A	Atrial fibrillation/atrial flutter, Electrocardiogram morphology (amplitude at temporal datapoints), Electrocardiographic traits (multivariate), PR interval, P wave duration, QT interval, QRS duration, Pulse pressure	Atrial fibrillation, Electrocardiographic traits, Electrocardiographic conduction measures, QRS duration, Heart rate response to recovery post exercise, PR interval, P wave duration, PR segment, QT interval, Pulse pressure, Atrioventricular conduction, Brugada syndrome, Heart rate response to exercise, Resting heart rate
rs9689288	6-117508467	G/C	0.464703	0.0429471	0.00622043	5.04894e-12	0.986156	intergenic	VGLL2		No association reported in GWAS catalog
rs35186392	8-118857805	T/A	0.198859	0.0445969	0.00770823	7.22454e-09	0.990748	intronic	EXT1		No association reported in GWAS catalog
Secondary association signals
rs41312411	3-38621237	G/C	0.146383	0.0552375	0.00875404	2.79e-10	0.981052	intronic	SCN5A		Electrocardiography, P wave duration, Resting heart rate	PR interval, QT interval, QRS duration, Brugada syndrome
Genetic variants at risk loci independently associated with ECG-AI predicted 5-year AF risk
rsID: variant ID; Chr: chromosome; hg19: genomic position based on build hg19; Beta: effect size of effect allele; Se: standard error; P: P-value in GWAS; Imp Qual: imputation quality
eQTL for gene(s) in heart tissues: eQTL reported by the GTEx V8 data in Heart - Atrial Appendage tissue or Heart - Left Ventricle tissue
GWAS associations reported for high LD SNVs: Traits associated with SNVs in high linkage disequilibrium (r2>=0.7) with the lead SNV as reported in GWAS catalog
