## Supplementary Table2 for "Genetic Susceptibility to Atrial Fibrillation Identified via Deep Learning of 12-lead Electrocardiograms"

### Sheet: Sheet1
Supplementary Table 3. Risk loci in CHARGE-AF risk GWAS
rsID	Chr-Position (hg19)	Effect/Reference Allele	Effect Allele Frequency	Beta	Se	P	Imp Qual	Function	Nearest gene	eQTL for gene(s) in heart tissues	prior GWAS associations	GWAS associations reported for high LD SNVs
rs683600	1-172185145	T/A	0.324278	0.0146454	0.00262742	2.48863e-08	0.941098	intronic	DNM3		No association reported in GWAS catalog
rs59985551	2-56106928	T/C	0.227328	-0.0156206	0.00286501	4.97462e-08	0.99874	intronic	EFEMP1		Fat-free body mass, Hip circumference adjusted for BMI, Waist circumference adjusted for body mass index, Height	Inguinal hernia, Height, Waist circumference adjusted for body mass index, Joint mobility (Beighton score), Hip circumference adjusted for BMI, Optic cup area, Waist circumference adjusted for BMI (adjusted for smoking behaviour), Waist circumference adjusted for BMI (joint analysis main effects and smoking interaction), Waist circumference adjusted for BMI in non-smokers, Waist circumference adj…
3:141112859_CTT_C	3-141112859	C/CTT	0.427417	0.0159106	0.00242955	5.79963e-11	0.997565	intronic	ZBTB38		No association reported in GWAS catalog	Myopia (age of diagnosis), Spherical equivalent or myopia (age of diagnosis), Height, Waist circumference, Estimated glomerular filtration rate, Blond vs. brown/black hair color, Body fat distribution (arm fat ratio), Body fat distribution (leg fat ratio), Body fat distribution (trunk fat ratio), Prostate cancer, Pulmonary function in asthmatics, Infant length, Hip circumference adjusted for BMI,…
rs140218463	3-100283593	T/G	0.00116271	0.227839	0.038853	4.51471e-09	0.97993	intronic	TMEM45A		No association reported in GWAS catalog
rs10946808	6-26233387	G/A	0.280036	-0.0195777	0.00268821	3.26889e-13	1	Non coding transcript exon variant	H2AC9P		Height, Physical activity measurement	Body fat percentage, Height, Cigarettes smoked per day (MTAG), Smoking behaviour (cigarettes smoked per day), Birth weight, Serum urate levels in chronic kidney disease, Hip circumference, Hip circumference adjusted for BMI, Waist circumference, Waist circumference adjusted for BMI (joint analysis main effects and physical activity interaction), Waist circumference adjusted for BMI in active indi…
rs202228093	6-34205465	GGAGCCC/G	0.894905	-0.0254474	0.00397218	1.48977e-10	0.975047	intronic	HMGA1		Hip circumference adjusted for BMI, Waist circumference adjusted for body mass index, Height	Height, Waist-to-hip ratio adjusted for body mass index, Waist circumference adjusted for body mass index, Waist circumference adjusted for BMI (adjusted for smoking behaviour), Waist circumference adjusted for BMI (joint analysis main effects and smoking interaction), Waist circumference adjusted for BMI in non-smokers, Waist circumference adjusted for BMI (joint analysis main effects and physic…
rs7740107	6-130374461	A/T	0.73756	-0.0160598	0.00272769	3.91625e-09	0.997684	intronic	L3MBTL3	L3MBTL3	Height, Red blood cell count, Hematocrit, Appendicular lean mass, Estimated glomerular filtration rate, Body mass index, Hemoglobin, Liver enzyme levels (alkaline phosphatase), Immature fraction of reticulocytes, Hip circumference adjusted for BMI , Lymphocyte counts, Chronic kidney disease, White blood cell count	Fat-free mass, Height, Body mass index, Hip circumference, Lymphocyte counts, Breast cancer, Breast cancer (estrogen-receptor negative), Hair color, Waist-hip ratio, Hip circumference adjusted for BMI, Spherical equivalent or myopia (age of diagnosis), Heel bone mineral density, C-reactive protein levels, Hematocrit, White blood cell count, Red blood cell count, Multiple sclerosis
rs55901622	6-127157438	G/A	0.265686	-0.0158606	0.00271316	5.04127e-09	0.998415	intronic	HLA-DMB		Hip circumference adjusted for BMI	Bone mineral density (paediatric, upper limb), Intelligence, Femoral neck bone mineral density, Bone mineral density, Bone mineral density (paediatric, total body less head), Total body bone mineral density
rs552707	7-28205303	C/T	0.710887	-0.0198197	0.00265534	8.38687e-14	0.999076	intronic	JAZF1		BMI-adjusted waist circumference, Physical activity measurement, Height	Height, Hip circumference adjusted for BMI, Waist circumference adjusted for BMI (joint analysis main effects and physical activity interaction), Waist circumference adjusted for BMI in active individuals, Waist circumference adjusted for body mass index, Body fat distribution (arm fat ratio), Body fat distribution (leg fat ratio), Body fat distribution (trunk fat ratio), Fat-free mass
rs481237	9-98316094	A/G	0.084568	-0.0243778	0.00441956	3.47024e-08	0.947643	intergenic	PTCH1		BMI-adjusted hip circumference, BMI-adjusted waist circumference
rs10878349	12-66327632	G/A	0.514017	-0.0141327	0.0024051	4.19952e-09	0.99389	intronic	HMGA2		Systolic blood pressure, Cortical surface area	Brain structure, Pulse pressure, Systolic blood pressure, Height, Birth length, Hip circumference, Hip circumference adjusted for BMI, Birth weight, Head circumference (infant), White blood cell count, Chronic obstructive pulmonary disease or resting heart rate (pleiotropy), Infant length, Waist circumference adjusted for body mass index, Waist circumference adjusted for BMI (adjusted for smoking…
rs28559926	15-89400043	C/G	0.0413344	-0.0384207	0.00630875	1.12868e-09	0.925838	missense variant, NP_001126.3:p.Glu1409Asp	ACAN		BMI-adjusted waist circumference	Height, Hip circumference adjusted for BMI, Fat-free mass, Body fat distribution (arm fat ratio), Body fat distribution (leg fat ratio), Body fat distribution (trunk fat ratio)
15:84575867_AAG_A	15-84575867	A/AAG	0.532895	0.0137508	0.00241349	1.21613e-08	0.996145	intronic	ADAMTSL3		No association reported in GWAS catalog	Height, Hip circumference adjusted for BMI, Waist circumference adjusted for body mass index, Waist circumference adjusted for BMI (adjusted for smoking behaviour), Waist circumference adjusted for BMI (joint analysis main effects and smoking interaction), Waist circumference adjusted for BMI in non-smokers, Waist circumference adjusted for BMI (joint analysis main effects and physical activity i…
rs79461387	17-29168077	T/G	0.257989	-0.0154528	0.00274263	1.75768e-08	0.986129	intronic	ATAD5		Neutrophil percentage of white cells
rs4392169	18-20724931	T/A	0.786176	0.0200748	0.00290046	4.47713e-12	0.999021	intronic	CABLES1		No association reported in GWAS catalog	Heel bone mineral density, Lung function (FVC), FEV1, Height, Scalp hair shape, Fat-free mass, Body fat distribution (leg fat ratio), Body fat distribution (trunk fat ratio), Waist circumference adjusted for BMI (joint analysis main effects and physical activity interaction), Waist circumference adjusted for BMI in active individuals, Lung function (FEV1), Telomere length, Waist circumference adj…
rs73047219	19-41875919	G/C	0.0789297	0.0260684	0.0044298	3.98575e-09	0.993976	intronic	TMEM91		No association reported in GWAS catalog
rs117700741	19-8637832	T/C	0.039162	-0.0358793	0.0064497	2.65265e-08	0.913432	intronic	MYO1F		No association reported in GWAS catalog
rs143384	20-34025756	G/A	0.411569	0.0226305	0.0024331	1.38963e-20	1	5 Prime UTR variant	GDF5	UQCC1, RPL36P4, NORAD, EDEM2	BMI-adjusted hip circumference, Height, Body fat distribution, Fat-free body mass, BMI-adjusted waist-hip ratio, Knee osteoarthritis, Hip circumference, Appendicular lean mass, Weight, grip strength measurement, Lung function, Joint mobility, forced expiratory volume, Peak expiratory flow, Subcortical volume, Walking pace, Femoral neck size, Trochanter size, Intertrochanteric region size, Spine b…	Height, Waist-to-hip ratio adjusted for BMI (joint analysis for main effect and physical activity interaction), Waist-to-hip ratio adjusted for BMI in active individuals, QRS interval (sulfonylurea treatment interaction), Spine bone size, Developmental dysplasia of the hip, Osteoarthritis, Waist-to-hip ratio adjusted for body mass index, Waist-to-hip ratio adjusted for BMI (additive genetic model…
rs73901538	20-20383074	T/C	0.00159056	0.222917	0.0406802	4.25942e-08	0.622543	intronic	RALGAPA2		No association reported in GWAS catalog
Genetic variants at risk loci independently associated with ECG-AI predicted 5-year AF risk
rsID: variant ID; Chr: chromosome; hg19: genomic position based on build hg19; Beta: effect size of effect allele; Se: standard error; P: P-value in GWAS; Imp Qual: imputation quality
eQTL for gene(s) in heart tissues: eQTL reported by the GTEx V8 data in Heart - Atrial Appendage tissue or Heart - Left Ventricle tissue
GWAS associations reported for high LD SNVs: Traits associated with SNVs in high linkage disequilibrium (r2>=0.7) with the lead SNV as reported in GWAS catalog
