## Supplementary Table3 for "Genetic Susceptibility to Atrial Fibrillation Identified via Deep Learning of 12-lead Electrocardiograms"

### Sheet: Sheet1
CHARGE-AF variables	SNVs	Associated traits	PMID
Age
Race
Height	rs10946808	Height	18391951, 18391950, 19343178
	rs7740107	Height, Body mass index	25282103
	rs552707	Height	25282103
	rs143384	Height	20881960, 25282103
	rs4146922 (rs59985551)	Height	25429064
	rs3791679 (rs59985551)	Height	18391951, 20189936, 23563607, 25282103
	rs3791675 (rs59985551)	Height	18391952, 19396169, 19893584, 20397748, 20881960, 25429064
	rs6440003 (3:141112859_CTT_C)	Height	18391952, 21998595
	rs6763931 (3:141112859_CTT_C)	Height	18391951, 19343178, 25429064
	rs724016 (3:141112859_CTT_C)	Height	18391950, 18193045, 20881960, 25282103
	rs1991431 (3:141112859_CTT_C)	Height	23563607, 28270201
	rs7766641 (rs10946808)	Height	28270201
	rs806794 (rs10946808)	Height	20881960, 23563607, 25429064, 25282103
	rs12214804 (rs202228093)	Height	25282103
	rs1776897 (rs202228093)	Height	18391951, 19343178, 20397748, 25429064
	rs2780226 (rs202228093)	Height	20881960
	rs1150781 (rs202228093)	Height	21998595
	rs6569648 (rs7740107)	Height	20881960
	rs6899976 (rs7740107)	Height	18391951
	rs849141 (rs552707)	Height	19343178
	rs1029534 (rs552707)	Height	23563607
	rs1708299 (rs552707)	Height	20881960
	rs1351394 (rs10878349)	Height	20881960, 23563607
	rs1042725 (rs10878349)	Height	18391950, 18391952, 17767157, 25429064
	rs8756 (rs10878349)	Height	18391951, 19343178, 20397748, 25282103
	rs7968682 (rs10878349)	Height	22021425
	rs7162542 (15:84575867_AAG_A)	Height	25282103
	rs2401171 (15:84575867_AAG_A)	Height	25429064
	rs10906982 (15:84575867_AAG_A)	Height	18391952, 20397748
	rs7183263 (15:84575867_AAG_A)	Height	20397748
	rs11259933 (15:84575867_AAG_A)	Height	23563607
	rs11259936 (15:84575867_AAG_A)	Height	20881960
	rs4842838 (15:84575867_AAG_A)	Height	19343178, 20189936
	rs16942341 (rs28559926)	Height	20881960
	rs8096254 (rs4392169)	Height	28270201
	rs4800148 (rs4392169)	Height	18391951
	rs4800452 (rs4392169)	Height	20881960
	rs4369779 (rs4392169)	Height	20189936, 25429064, 25282103
	rs6060355 (rs143384)	Height	28270201
	rs6060369 (rs143384)	Height	18391950, 18193045, 25429064
	rs6060373 (rs143384)	Height	18391952
	rs6088813 (rs143384)	Height	19343178
	rs6060402 (rs143384)	Height	28270201
	rs224329 (rs143384)	Height	25429064
	rs224333 (rs143384)	Height	23563607
Weight	rs59985551	Fat-free body mass	30593698
	rs143384	Fat-free body mass	30593698
	rs724016 (3:141112859_CTT_C)	Fat-free mass	30593698
	rs7740188 (rs7740107)	Fat-free mass	30593698
	rs6569648 (rs7740107)	Body mass index	25673413, 30108127
	rs9375702 (rs7740107)	Body mass index	30595370
	rs508347 (rs552707)	Fat-free mass	30593698
	rs9669278 (rs10878349)	Fat-free mass	30593698
	rs16942341 (rs28559926)	Fat-free mass	30593698
	rs4800148 (rs4392169)	Fat-free mass	30593698
Systolic Blood Pressure	rs10784502 (rs10878349)	Systolic blood pressure, Pulse pressure	27841878
	rs7970350 (rs10878349)	Systolic blood pressure	30595370
	rs113744258 (rs10878349)	Systolic blood pressure, Pulse pressure	30578418
Diastolic Blood Pressure	rs10784502 (rs10878349)	Pulse pressure	27841878
	rs113744258 (rs10878349)	Pulse pressure	30578418
	rs7312464 (rs10878349)	Pulse pressure	28135244
	rs6142381 (rs143384)	Pulse pressure	30578418
Smoking	rs7766641 (rs10946808)	Smoking behaviour (cigarettes smoked per day)	30643251
Antihypertensive medication use
Diabetes
Heart failure
Myocardial infarction
SNVs: lead single nucleotide variants (SNV) that were significantly associated with CHARGE-AF risk (in bold) or SNVs in high linkage disequilibrium (r2>=0.7) with lead SNVs (correspinding lead SNVs were provided in parentheses).
Associated traits: phenotypes significantly (P<5E-8) associated with SNVs as reported in GWAS catalog
*GWAS catalog associations were mapped using the FUMA software (https://fuma.ctglab.nl/) on 2021-08-25. The GWAS catalog dataset version was 2019-10-14 as of the analysis date.
